# MaveMD: A functional data resource for genomic medicine

**DOI:** 10.1101/2025.11.15.25336228

**Authors:** Abbye E. McEwen, Jeremy Stone, Malvika Tejura, Pankhuri Gupta, Benjamin J. Capodanno, Estelle Y. Da, Sally B. Grindstaff, Nick Moore, David Reinhart, Ashley E. Snyder, Andrew B. Stergachis, Lea M. Starita, Douglas M. Fowler, Alan F. Rubin

## Abstract

Variants of uncertain significance (VUS) undermine genetic medicine implementation because they have an unknown relationship to disease and cannot be used for clinical decision-making. While evidence from multiplexed assays of variant effect (MAVEs) can help resolve VUS, major barriers prevent routine clinical use, including data fragmentation and assay calibration. To address these challenges, we present MaveMD (MAVEs for MeDicine), a new interface for the MaveDB database that displays clinical evidence calibrations, provides intuitive visualizations, integrates with ClinVar and ClinGen, and exports clinical evidence compatible with ACMG/AMP guidelines. MaveMD currently contains 476,076 variant effect measurements curated from 82 MAVE datasets spanning 39 disease-associated genes, enabling classification of 75% of ClinVar VUS and 62% of future variants in these genes. MaveMD is designed to support and facilitate future data generation efforts and the use of MAVE evidence in clinical practice, thereby reducing the VUS burden and improving genetic medicine outcomes.
