## Supplemental Table 1 for "MaveMD: A functional data resource for genomic medicine"

Gene symbol	Number of measurements	Number of distinct mapped variants	Number of distinct variants found in ClinVar (2025-01)	Number of distinct variants with confident classifications in ClinVar (2025-01)
ASPA	12308	6155	139	71
BAP1	16416	11034	1226	480
BARD1	11318	11318	3299	1172
BRCA1	7591	2612	857	138
BRCA2	8886	7420	2359	832
CALM1, CALM2, CALM3	5957	5877	76	53
CARD11	7656	3078	8	3
CBS	22280	12018	307	175
CHEK2	8847	8846	1773	566
CRX	5284	5284	150	23
CTCF	5995	5995	135	70
DDX3X	12776	12775	602	401
F9	57419	9681	404	340
FKRP	4455	4455	922	468
G6PD	10674	10673	491	339
GCK	18563	9544	675	377
HMBS	19120	6590	467	229
JAG1	2832	2832	322	119
KCNE1	7637	2567	225	50
KCNH2	23131	22828	1935	660
KCNQ4	7404	4085	179	34
LARGE1	6804	6804	565	289
MSH2	17746	17746	2768	340
NDUFAF6	5715	5574	39	17
OTC	1570	1570	316	219
PALB2	10513	10513	3158	1039
PAX6	30344	2867	138	93
PTEN	13090	11146	600	244
RAD51C	9188	6463	1010	281
RAD51D	5410	5410	1334	506
RHO	211	210	141	106
SCN5A	301	299	71	42
SGCB	6327	6327	273	110
TARDBP	1418	1418	36	14
TP53	69692	8267	1627	658
TPK1	9542	7410	123	44
TSC2	5648	5648	990	267
VHL	2268	1583	786	380
XRCC2	3740	3740	539	168
