## Supplemental Table 2 for "MaveMD: A functional data resource for genomic medicine"

Dataset name	MaveDB score set URNs	PMID	Primary score set or meta-analysis	Genes	ACMG Secondary Finding Gene	Broad disease category	Function measured	Assay type	Assay subtype	Cell line type	Model system	Variant expression	Saturation or variants of interest	Pooled or arrayed	Score locations (per original publication)	Number of variant effect measurements	Investigator provided functional classifications	Investigator calculated OddsPath	Investigator calculated other evidence strength	Has OddsPath calibration	Has ExCALIBR calibration
ASPA_Grønbæk-Thygesen_2024_abundance	urn:mavedb:00000657-a-1	38740822	primary score set	ASPA	No	Other Rare Disease	Specific function	Reporter	protein stability assay (BAO_0003004)	immortal cell line (CLO_0000019)	Homo sapiens (NCBI:txid9606)	synthetic target sequence	Saturation	Pooled	Journal, MaveDB, GitHub	6152	Yes	No	No	Yes	Yes
ASPA_Grønbæk-Thygesen_2024_toxicity	urn:mavedb:00000657-b-1	38740822	primary score set	ASPA	No	Other Rare Disease	Overall protein function	Cell fitness	cell viability assay (BAO_0003009)	immortal cell line (CLO_0000019)	Homo sapiens (NCBI:txid9606)	synthetic target sequence	Saturation	Pooled	Journal, MaveDB, GitHub	6156	Yes	No	No	Yes	Yes
BAP1_Waters_2024	urn:mavedb:00000662-0-1	38969833	primary score set	BAP1	No	Cancer	Overall protein function	Cell fitness	cell viability assay (BAO_0003009)	immortal cell line (CLO_0000019)	Homo sapiens (NCBI:txid9606)	endogenous genome editing	Saturation	Pooled	GitHub, MaveDB, Project Website	16416	Yes	Yes	No	Yes	Yes
BARD1_IGVF	urn:mavedb:00001250-a-1	41282735	primary score set	BARD1	No	Cancer	Overall protein function	Cell fitness	cell viability assay (BAO_0003009)	immortal cell line (CLO_0000019)	Homo sapiens (NCBI:txid9606)	endogenous genome editing	Saturation	Pooled	Not Applicable	11318	Yes	Yes	No	Yes	Yes
BRCA1_Adamovich_2022_Cisplatin_Resistance	urn:mavedb:00001222-a-2	35196514	primary score set	BRCA1	Yes	Cancer	Overall protein function	Cell fitness	cell viability assay (BAO_0003009)	immortal cell line (CLO_0000019)	Homo sapiens (NCBI:txid9606)	synthetic target sequence	Saturation	Pooled	Journal	1427	Yes	Yes	No	Yes	Yes
BRCA1_Adamovich_2022_HDR	urn:mavedb:00001222-b-2	35196514	primary score set	BRCA1	Yes	Cancer	Specific function	Reporter	homology-directed DNA repair frequency measurement (NCIT_C191744)	immortal cell line (CLO_0000019)	Homo sapiens (NCBI:txid9606)	synthetic target sequence	Saturation	Pooled	Journal	2271	Yes	Yes	No	Yes	Yes
BRCA1_Findlay_2018	urn:mavedb:00000097-0-2	30209399	primary score set	BRCA1	Yes	Cancer	Overall protein function	Cell fitness	cell viability assay (BAO_0003009)	immortal cell line (CLO_0000019)	Homo sapiens (NCBI:txid9606)	endogenous genome editing	Saturation	Pooled	Journal, Project Website	3893	Yes	No	No	Yes	Yes
BRCA2_Hu_2024	urn:mavedb:00001224-a-1	38417439	primary score set	BRCA2	Yes	Cancer	Specific function	Reporter	homology-directed DNA repair frequency measurement (NCIT_C191744)	immortal cell line (CLO_0000019)	Cricetulus griseus (NCBI:txid10029)	synthetic target sequence	VOI	Arrayed	Journal	462	Yes	No	No	Yes	Yes
BRCA2_IGVF	urn:mavedb:00001263-a-1		primary score set	BRCA2	Yes	Cancer	Overall protein function	Cell fitness	cell viability assay (BAO_0003009)	immortal cell line (CLO_0000019)	Homo sapiens (NCBI:txid9606)	endogenous genome editing	Saturation	Pooled	Not Applicable	871	Yes	Yes	No	No	No
BRCA2_Sahu_2023_exon13_Cisplatin_Resistance	urn:mavedb:00001268-a-1	37713444	primary score set	BRCA2	Yes	Cancer	Overall protein function	Cell fitness	cell viability assay (BAO_0003009)	embryonic stem cell line (CLO_0037279)	Mus musculus (NCBI:txid10090)	synthetic target sequence	Saturation	Pooled	Journal	252	No	No	No	No	Yes
BRCA2_Sahu_2023_exon13_global_score	urn:mavedb:00001268-0-1	37713444	meta-analysis	BRCA2	Yes	Cancer	Overall protein function	Cell fitness	cell viability assay (BAO_0003009)	embryonic stem cell line (CLO_0037279)	Mus musculus (NCBI:txid10090)	synthetic target sequence	Saturation	Pooled	Journal	252	No	No	No	No	Yes
BRCA2_Sahu_2023_exon13_Olaparib_Resistance	urn:mavedb:00001268-b-1	37713444	primary score set	BRCA2	Yes	Cancer	Overall protein function	Cell fitness	cell viability assay (BAO_0003009)	embryonic stem cell line (CLO_0037279)	Mus musculus (NCBI:txid10090)	synthetic target sequence	Saturation	Pooled	Journal	252	No	No	No	No	Yes
BRCA2_Sahu_2023_exon13_SGE	urn:mavedb:00001268-c-1	37713444	primary score set	BRCA2	Yes	Cancer	Overall protein function	Cell fitness	cell viability assay (BAO_0003009)	embryonic stem cell line (CLO_0037279)	Mus musculus (NCBI:txid10090)	synthetic target sequence	Saturation	Pooled	Journal	252	No	No	No	No	Yes
BRCA2_Sahu_2025_SGE	urn:mavedb:00001242-a-1	39779848	meta-analysis	BRCA2	Yes	Cancer	Overall protein function	Cell fitness	cell viability assay (BAO_0003009)	embryonic stem cell line (CLO_0037279)	Mus musculus (NCBI:txid10090)	synthetic target sequence	Saturation	Pooled	Journal	6545	No	No	No	No	Yes
CALM1_CALM2_CALM3_Weile_2017	urn:mavedb:00000001-c-1	29269382	primary score set	CALM1, CALM2, CALM3	Yes	Cardio	Overall protein function	Cell fitness	cell viability assay (BAO_0003009), genetic complementation (BAO_0002488)	Not Applicable	Saccharomyces cerevisiae (NCBI:txid4932)	synthetic target sequence	Saturation	Pooled	Journal, Project Website, Other	5957	No	No	No	No	Yes
CARD11_Meitlis_2020_SGE_Ibrutinib_GoF	urn:mavedb:00001226-b-1	33202260	primary score set	CARD11	No	Other Rare Disease	Overall protein function	Cell fitness	cell viability assay (BAO_0003009)	immortal cell line (CLO_0000019)	Homo sapiens (NCBI:txid9606)	endogenous genome editing	Saturation	Pooled	Journal	3812	No	No	No	Yes	Yes
CARD11_Meitlis_2020_SGE_LoF	urn:mavedb:00001226-a-1	33202260	primary score set	CARD11	No	Other Rare Disease	Overall protein function	Cell fitness	cell viability assay (BAO_0003009)	immortal cell line (CLO_0000019)	Homo sapiens (NCBI:txid9606)	endogenous genome editing	Saturation	Pooled	Journal	3844	No	Yes	No	Yes	Yes
CBS_Sun_2020_high_B6	urn:mavedb:00000005-a-6	32000841	primary score set	CBS	No	Metabolic	Overall protein function	Cell fitness	cell viability assay (BAO_0003009), genetic complementation (BAO_0002488)	Not Applicable	Saccharomyces cerevisiae (NCBI:txid4932)	synthetic target sequence	Saturation	Pooled	Journal, MaveDB	10802	No	No	No	No	Yes
CBS_Sun_2020_low_B6	urn:mavedb:00000005-a-5	32000841	primary score set	CBS	No	Metabolic	Overall protein function	Cell fitness	cell viability assay (BAO_0003009), genetic complementation (BAO_0002488)	Not Applicable	Saccharomyces cerevisiae (NCBI:txid4932)	synthetic target sequence	Saturation	Pooled	Journal, MaveDB	11478	No	No	No	No	Yes
CHEK2_Gebbia_2024	urn:mavedb:00001205-a-1	39642869	primary score set	CHEK2	No	Cancer	Overall protein function	Cell fitness	cell viability assay (BAO_0003009)	Not Applicable	Saccharomyces cerevisiae (NCBI:txid4932)	synthetic target sequence	Saturation	Pooled	Journal, MaveDB	8847	Yes	No	Yes	No	Yes
CRX_Shepherdson_2024	urn:mavedb:00001227-a-2	39322280	primary score set	CRX	No	Other Rare Disease	Specific function	Reporter	reporter gene assay (BAO_0003006)	immortal cell line (CLO_0000019)	Homo sapiens (NCBI:txid9606)	synthetic target sequence	Saturation	Pooled	Journal	5284	No	Yes	No	Yes	Yes
CTCF_IGVF	urn:mavedb:00001262-a-1		primary score set	CTCF	No	Other Rare Disease	Overall protein function	Cell fitness	cell viability assay (BAO_0003009)	immortal cell line (CLO_0000019)	Homo sapiens (NCBI:txid9606)	endogenous genome editing	Saturation	Pooled	Not Applicable	5995	Yes	Yes	No	Yes	No
DDX3X_Radford_2023	urn:mavedb:00001228-a-1	38057330	primary score set	DDX3X	No	Cancer	Overall protein function	Cell fitness	cell viability assay (BAO_0003009)	immortal cell line (CLO_0000019)	Homo sapiens (NCBI:txid9606)	endogenous genome editing	Saturation	Pooled	Journal	12776	Yes	No	No	Yes	Yes
F9_Popp_2025_carboxy_F9_specific	urn:mavedb:00001200-d-1	40514537	primary score set	F9	No	Other Rare Disease	Specific function	Reporter	posttranslation modification assay (BAO_0040001)	immortal cell line (CLO_0000019)	Homo sapiens (NCBI:txid9606)	synthetic target sequence	Saturation	Pooled	Journal, MaveDB	9682	Yes	No	No	No	Yes
F9_Popp_2025_carboxy_gla_motif	urn:mavedb:00001200-e-1	40514537	primary score set	F9	No	Other Rare Disease	Specific function	Reporter	posttranslation modification assay (BAO_0040001)	immortal cell line (CLO_0000019)	Homo sapiens (NCBI:txid9606)	synthetic target sequence	Saturation	Pooled	Journal, MaveDB	9682	Yes	No	No	No	Yes
F9_Popp_2025_heavy_chain	urn:mavedb:00001200-b-1	40514537	primary score set	F9	No	Other Rare Disease	Specific function	Reporter	protein stability assay (BAO_0003004)	immortal cell line (CLO_0000019)	Homo sapiens (NCBI:txid9606)	synthetic target sequence	Saturation	Pooled	Journal, MaveDB	9682	Yes	No	No	No	Yes
F9_Popp_2025_light_chain	urn:mavedb:00001200-c-1	40514537	primary score set	F9	No	Other Rare Disease	Specific function	Reporter	protein stability assay (BAO_0003004)	immortal cell line (CLO_0000019)	Homo sapiens (NCBI:txid9606)	synthetic target sequence	Saturation	Pooled	Journal, MaveDB	9682	Yes	No	No	No	Yes
F9_Popp_2025_model	urn:mavedb:00001200-0-1	40514537	meta-analysis	F9	No	Other Rare Disease	Specific function	Not Applicable (trained predictor)	Not applicable	immortal cell line (CLO_0000019)	Homo sapiens (NCBI:txid9606)	Not applicable	Saturation	Pooled	MaveDB	9009	Yes	No	No	Yes	No
F9_Popp_2025_strep_2	urn:mavedb:00001200-a-1	40514537	primary score set	F9	No	Other Rare Disease	Specific function	Reporter	protein stability assay (BAO_0003004)	immortal cell line (CLO_0000019)	Homo sapiens (NCBI:txid9606)	synthetic target sequence	Saturation	Pooled	Journal, MaveDB	9682	Yes	No	No	No	Yes
FKRP_Ma_2024	urn:mavedb:00001197-a-5	39326416	primary score set	FKRP	No	Other Rare Disease	Specific function	Reporter	posttranslation modification assay (BAO_0040001)	immortal cell line (CLO_0000019)	Homo sapiens (NCBI:txid9606)	synthetic target sequence	Saturation	Pooled	MaveDB, Journal	4455	Yes	No	No	Yes	Yes
G6PD_IGVF	urn:mavedb:00001266-b-1	40832240	primary score set	G6PD	No	Metabolic	Specific function	Reporter	protein stability assay (BAO_0003004)	immortal cell line (CLO_0000019)	Homo sapiens (NCBI:txid9606)	synthetic target sequence	Saturation	Pooled	Not Applicable	10674	Yes	Yes	No	No	Yes
GCK_Gersing_2023_complementation	urn:mavedb:00000096-a-1	37101203	primary score set	GCK	No	Metabolic	Specific function	Cell fitness	cell viability assay (BAO_0003009), genetic complementation (BAO_0002488)	Not Applicable	Saccharomyces cerevisiae (NCBI:txid4932)	synthetic target sequence	Saturation	Pooled	Journal, MaveDB, Zenodo	9362	Yes	No	No	Yes	Yes
GCK_Gersing_2024_abundance	urn:mavedb:00000096-b-1	38627865	primary score set	GCK	No	Metabolic	Specific function	Reporter	protein stability assay (BAO_0003004)	Not Applicable	Saccharomyces cerevisiae (NCBI:txid4932)	synthetic target sequence	Saturation	Pooled	Journal, MaveDB, Zenodo	9201	Yes	No	No	Yes	Yes
HMBS_van_Loggerenberg_2023_combined	urn:mavedb:00000108-0-1	37729906	meta-analysis	HMBS	No	Metabolic	Overall protein function	Cell fitness	cell viability assay (BAO_0003009), genetic complementation (BAO_0002488)	Not Applicable	Saccharomyces cerevisiae (NCBI:txid4932)	synthetic target sequence	Saturation	Pooled	Journal, MaveDB	6590	No	No	Yes	No	Yes
HMBS_van_Loggerenberg_2023_erythroid	urn:mavedb:00000108-b-1	37729906	primary score set	HMBS	No	Metabolic	Overall protein function	Cell fitness	cell viability assay (BAO_0003009), genetic complementation (BAO_0002488)	Not Applicable	Saccharomyces cerevisiae (NCBI:txid4932)	synthetic target sequence	Saturation	Pooled	MaveDB	6486	No	No	Yes	No	Yes
HMBS_van_Loggerenberg_2023_ubquitous	urn:mavedb:00000108-a-1	37729906	primary score set	HMBS	No	Metabolic	Overall protein function	Cell fitness	cell viability assay (BAO_0003009), genetic complementation (BAO_0002488)	Not Applicable	Saccharomyces cerevisiae (NCBI:txid4932)	synthetic target sequence	Saturation	Pooled	MaveDB	6044	No	No	Yes	No	Yes
JAG1_Gilbert_2024	urn:mavedb:00001198-a-1	39043182	primary score set	JAG1	No	Other Rare Disease	Specific function	Reporter	localization assay (BAO_0002196)	immortal cell line (CLO_0000019)	Mus musculus (NCBI:txid10090)	synthetic target sequence	Saturation	Pooled	Journal, MaveDB	2832	Yes	Yes	No	Yes	Yes
KCNE1_Muhammad_2024_potassium_flux	urn:mavedb:00000674-b-1	38816749	primary score set	KCNE1	No	Cardio	Overall protein function	Cell fitness	cell viability assay (BAO_0003009)	immortal cell line (CLO_0000019)	Homo sapiens (NCBI:txid9606)	synthetic target sequence	Saturation	Pooled	Journal, MaveDB, GitHub	2539	No	Yes	No	Yes	Yes
KCNE1_Muhammad_2024_trafficking	urn:mavedb:00000674-c-1	38816749	primary score set	KCNE1	No	Cardio	Specific function	Reporter	cell morphology assay (BAO_0002991)	immortal cell line (CLO_0000019)	Homo sapiens (NCBI:txid9606)	synthetic target sequence	Saturation	Pooled	Journal, MaveDB, GitHub	2544	No	No	No	Yes	Yes
KCNE1_Muhammad_2024_trafficking_WT_background_DN	urn:mavedb:00000674-a-2	38816749	primary score set	KCNE1	No	Cardio	Specific function	Reporter	cell morphology assay (BAO_0002991)	immortal cell line (CLO_0000019)	Homo sapiens (NCBI:txid9606)	synthetic target sequence	Saturation	Pooled	Journal, MaveDB, GitHub	2554	No	No	No	Yes	Yes
KCNH2_Jiang_2022	urn:mavedb:00001230-a-2	35688147	primary score set	KCNH2	Yes	Cardio	Specific function	Direct protein function	ion channel assay (BAO_0002997), electrophysiological method (BAO_0000424)	immortal cell line (CLO_0000019)	Homo sapiens (NCBI:txid9606)	synthetic target sequence	VOI	Arrayed	Journal	76	Yes	Yes	No	Yes	Yes
KCNH2_Kozek_Glazer_2020	urn:mavedb:00001229-a-2	32522694	primary score set	KCNH2	Yes	Cardio	Specific function	Reporter	cell morphology assay (BAO_0002991)	immortal cell line (CLO_0000019)	Homo sapiens (NCBI:txid9606)	synthetic target sequence	VOI	Pooled	Journal	231	Yes	No	No	Yes	Yes
KCNH2_O_Neill_2024_surface_expression	urn:mavedb:00001231-a-2	39315434	primary score set	KCNH2	Yes	Cardio	Specific function	Reporter	cell morphology assay (BAO_0002991)	immortal cell line (CLO_0000019)	Homo sapiens (NCBI:txid9606)	synthetic target sequence	Saturation	Pooled	Journal, Project Website, GitHub	22824	Yes	Yes	No	Yes	Yes
KCNQ4_Zheng_2022_current_homozygous	urn:mavedb:00000094-a-2	35760561	primary score set	KCNQ4	No	Other Rare Disease	Specific function	Direct protein function	ion channel assay (BAO_0002997), electrophysiological method (BAO_0000424)	immortal cell line (CLO_0000019)	Cricetulus griseus (NCBI:txid10029)	synthetic target sequence	Saturation	Arrayed	Journal, MaveDB	4085	Yes	No	No	Yes	Yes
KCNQ4_Zheng_2022_v12_homozygous	urn:mavedb:00000094-a-3	35760561	primary score set	KCNQ4	No	Other Rare Disease	Specific function	Direct protein function	ion channel assay (BAO_0002997), electrophysiological method (BAO_0000424)	immortal cell line (CLO_0000019)	Cricetulus griseus (NCBI:txid10029)	synthetic target sequence	Saturation	Arrayed	Journal, MaveDB	3319	Yes	No	No	Yes	Yes
LARGE1_Ma_2024	urn:mavedb:00001254-a-1	39326416	primary score set	LARGE1	No	Other Rare Disease	Specific function	Reporter	posttranslation modification assay (BAO_0040001)	immortal cell line (CLO_0000019)	Homo sapiens (NCBI:txid9606)	synthetic target sequence	Saturation	Pooled	MaveDB, Journal	6804	Yes	No	No	Yes	Yes
MSH2_Jia_2021	urn:mavedb:00000050-a-1	33357406	primary score set	MSH2	Yes	Cancer	Overall protein function	Cell fitness	cell viability assay (BAO_0003009), genetic complementation (BAO_0002488)	immortal cell line (CLO_0000019)	Homo sapiens (NCBI:txid9606)	synthetic target sequence	Saturation	Pooled	Journal, MaveDB	17746	Yes	No	No	Yes	Yes
NDUFAF6_Sung_2024	urn:mavedb:00000663-a-1	38720117	primary score set	NDUFAF6	No	Metabolic	Overall protein function	Cell fitness	cell viability assay (BAO_0003009), genetic complementation (BAO_0002488)	immortal cell line (CLO_0000019)	Homo sapiens (NCBI:txid9606)	synthetic target sequence	Saturation	Pooled	Journal, MaveDB	5715	Yes	Yes	No	Yes	Yes
OTC_Lo_2023	urn:mavedb:00000112-a-1	37146589	primary score set	OTC	Yes	Metabolic	Overall protein function	Cell fitness	cell viability assay (BAO_0003009), genetic complementation (BAO_0002488)	Not Applicable	Saccharomyces cerevisiae (NCBI:txid4932)	synthetic target sequence	Saturation	Arrayed	Journal, MaveDB	1570	Yes	No	No	Yes	Yes
PALB2_IGVF	urn:mavedb:00001259-a-1		primary score set	PALB2	Yes	Cancer	Overall protein function	Cell fitness	cell viability assay (BAO_0003009)	immortal cell line (CLO_0000019)	Homo sapiens (NCBI:txid9606)	Endogenous genome editing	Saturation	Pooled	Not Applicable	10513	Yes	Yes	No	Yes	Yes
PAX6_McDonnell_2024_BLX_geneticin	urn:mavedb:00000665-b-1	38849565	primary score set	PAX6	No	Other Rare Disease	Specific function	Cell fitness	cell viability assay (BAO_0003009)	Not Applicable	Saccharomyces cerevisiae (NCBI:txid4932)	synthetic target sequence	Saturation	Pooled	Journal, MaveDB, Other	7391	No	Yes	No	No	Yes
PAX6_McDonnell_2024_BLX_no_geneticin	urn:mavedb:00000665-d-1	38849565	primary score set	PAX6	No	Other Rare Disease	Overall protein function	Cell fitness	cell viability assay (BAO_0003009)	Not Applicable	Saccharomyces cerevisiae (NCBI:txid4932)	synthetic target sequence	Saturation	Pooled	Journal, MaveDB, Other	7370	No	No	No	No	Yes
PAX6_McDonnell_2024_LE9_geneticin	urn:mavedb:00000665-a-1	38849565	primary score set	PAX6	No	Other Rare Disease	Specific function	Cell fitness	cell viability assay (BAO_0003009)	Not Applicable	Saccharomyces cerevisiae (NCBI:txid4932)	synthetic target sequence	Saturation	Pooled	Journal, MaveDB, Other	7764	No	No	No	No	Yes
PAX6_McDonnell_2024_LE9_no_geneticin	urn:mavedb:00000665-c-1	38849565	primary score set	PAX6	No	Other Rare Disease	Overall protein function	Cell fitness	cell viability assay (BAO_0003009)	Not Applicable	Saccharomyces cerevisiae (NCBI:txid4932)	synthetic target sequence	Saturation	Pooled	Journal, MaveDB, Other	7819	No	No	No	No	Yes
PTEN_Matreyek_2018	urn:mavedb:00000013-a-1	29785012	primary score set	PTEN	Yes	Cancer	Specific function	Reporter	protein stability assay (BAO_0003004)	immortal cell line (CLO_0000019)	Homo sapiens (NCBI:txid9606)	synthetic target sequence	Saturation	Pooled	Project Website	4409	Yes	No	No	Yes	Yes
PTEN_Mighell_2018	urn:mavedb:00000054-a-1	29706350	primary score set	PTEN	Yes	Cancer	Overall protein function	Cell fitness	cell viability assay (BAO_0003009)	Not Applicable	Saccharomyces cerevisiae (NCBI:txid4932)	synthetic target sequence	Saturation	Pooled	Journal	8681	Yes	No	No	Yes	Yes
RAD51C_Olvera-León_2024	urn:mavedb:00000673-0-1	39299233	primary score set	RAD51C	No	Cancer	Overall protein function	Cell fitness	cell viability assay (BAO_0003009)	immortal cell line (CLO_0000019)	Homo sapiens (NCBI:txid9606)	endogenous genome editing	Saturation	Pooled	MaveDB, Journal, GitHub	9188	Yes	No	No	Yes	Yes
RAD51D_IGVF	urn:mavedb:00001260-a-1		primary score set	RAD51D	No	Cancer	Overall protein function	Cell fitness	cell viability assay (BAO_0003009)	immortal cell line (CLO_0000019)	Homo sapiens (NCBI:txid9606)	endogenous genome editing	Saturation	Pooled	Not Applicable	5410	Yes	Yes	No	Yes	Yes
RHO_Wan_2019	urn:mavedb:00000099-a-1	30977563	primary score set	RHO	No	Other Rare Disease	Specific function	Reporter	cell morphology assay (BAO_0002991)	immortal cell line (CLO_0000019)	Homo sapiens (NCBI:txid9606)	synthetic target sequence	VOI	Pooled	Journal	211	Yes	No	No	Yes	Yes
SCN5A_Glazer_2020	urn:mavedb:00000098-a-2	31928070	primary score set	SCN5A	Yes	Cardio	Overall protein function	Cell fitness	cell viability assay (BAO_0003009)	immortal cell line (CLO_0000019)	Homo sapiens (NCBI:txid9606)	synthetic target sequence	Saturation	Pooled	Journal	252	Yes	No	No	Yes	Yes
SCN5A_Ma_2024	urn:mavedb:00001233-a-1	38953211	primary score set	SCN5A	Yes	Cardio	Specific function	Direct protein function	ion channel assay (BAO_0002997), electrophysiological method (BAO_0000424)	immortal cell line (CLO_0000019)	Homo sapiens (NCBI:txid9606)	synthetic target sequence	VOI	Arrayed	Journal	49	Yes	Yes	No	Yes	Yes
SGCB_Li_2023	urn:mavedb:00000659-a-1	37317968	primary score set	SGCB	No	Other Rare Disease	Overall protein function	Reporter	cell morphology assay (BAO_0002991)	immortal cell line (CLO_0000019)	Homo sapiens (NCBI:txid9606)	synthetic target sequence	Saturation	Pooled	Journal	6327	Yes	No	No	Yes	Yes
TARDBP_Bolognesi_Faure_2019	urn:mavedb:00000060-a-1, urn:mavedb:00000060-a-2	31519910	primary score set	TARDBP	No	Other Rare Disease	Overall protein function	Cell fitness	cell viability assay (BAO_0003009)	Not Applicable	Saccharomyces cerevisiae (NCBI:txid4932)	synthetic target sequence	Saturation	Pooled	Journal	1418	No	No	No	No	Yes
TP53_Boettcher_2019	urn:mavedb:00001235-a-1	31395785	primary score set	TP53	Yes	Cancer	Specific function	Reporter	reporter gene assay (BAO_0003006)	immortal cell line (CLO_0000019)	Homo sapiens (NCBI:txid9606)	synthetic target sequence	Saturation	Pooled	None	7893	No	No	No	No	Yes
TP53_Fayer_2021_meta	urn:mavedb:00001236-0-1	34793697	meta-analysis	TP53	Yes	Cancer	Not applicable	Not Applicable (trained predictor)	Not applicable	Not Applicable	Not Applicable	synthetic target sequence	Saturation	Pooled	Journal	7893	No	Yes	No	Yes	No
TP53_Fortuno_2021	urn:mavedb:00001234-0-1	34273903	meta-analysis	TP53	Yes	Cancer	Not applicable	Reporter	reporter gene assay (BAO_0003006)	Not Applicable	Saccharomyces cerevisiae (NCBI:txid4932)	synthetic target sequence	Saturation	Arrayed	Not Applicable	2314	Yes	Yes	No	Yes	Yes
TP53_Giacomelli_2018_combined_score	urn:mavedb:00000068-0-1	30224644	meta-analysis	TP53	Yes	Cancer	Overall protein function	Not Applicable (trained predictor)	Not applicable	Not Applicable	Not Applicable	synthetic target sequence	Saturation	Pooled	None	8258	No	No	No	No	Yes
TP53_Giacomelli_2018_p53null_etoposide	urn:mavedb:00000068-c-1	30224644	primary score set	TP53	Yes	Cancer	Overall protein function	Cell fitness	cell viability assay (BAO_0003009), genetic complementation (BAO_0002488)	immortal cell line (CLO_0000019)	Homo sapiens (NCBI:txid9606)	synthetic target sequence	Saturation	Pooled	Journal	8274	No	No	No	No	Yes
TP53_Giacomelli_2018_p53null_Nutlin3	urn:mavedb:00000068-b-1	30224644	primary score set	TP53	Yes	Cancer	Overall protein function	Cell fitness	cell viability assay (BAO_0003009), genetic complementation (BAO_0002488)	immortal cell line (CLO_0000019)	Homo sapiens (NCBI:txid9606)	synthetic target sequence	Saturation	Pooled	Journal	8274	No	No	No	No	Yes
TP53_Giacomelli_2018_p53WT_Nutlin3	urn:mavedb:00000068-a-1	30224644	primary score set	TP53	Yes	Cancer	Overall protein function	Cell fitness	cell viability assay (BAO_0003009)	immortal cell line (CLO_0000019)	Homo sapiens (NCBI:txid9606)	synthetic target sequence	Saturation	Pooled	Journal	8274	No	No	No	No	Yes
TP53_Kato_2003_AIP1nWT	urn:mavedb:00001234-e-1	12826609	primary score set	TP53	Yes	Cancer	Specific function	Reporter	reporter gene assay (BAO_0003006)	Not Applicable	Saccharomyces cerevisiae (NCBI:txid4932)	synthetic target sequence	Saturation	Arrayed	None	2314	No	No	No	No	Yes
TP53_Kato_2003_BAXnWT	urn:mavedb:00001234-c-1	12826609	primary score set	TP53	Yes	Cancer	Specific function	Reporter	reporter gene assay (BAO_0003006)	Not Applicable	Saccharomyces cerevisiae (NCBI:txid4932)	synthetic target sequence	Saturation	Arrayed	None	2314	No	No	No	No	Yes
TP53_Kato_2003_GADD45nWT	urn:mavedb:00001234-f-1	12826609	primary score set	TP53	Yes	Cancer	Specific function	Reporter	reporter gene assay (BAO_0003006)	Not Applicable	Saccharomyces cerevisiae (NCBI:txid4932)	synthetic target sequence	Saturation	Arrayed	None	2314	No	No	No	No	Yes
TP53_Kato_2003_h1433snWT	urn:mavedb:00001234-d-1	12826609	primary score set	TP53	Yes	Cancer	Specific function	Reporter	reporter gene assay (BAO_0003006)	Not Applicable	Saccharomyces cerevisiae (NCBI:txid4932)	synthetic target sequence	Saturation	Arrayed	None	2314	No	No	No	No	Yes
TP53_Kato_2003_MDM2nWT	urn:mavedb:00001234-b-1	12826609	primary score set	TP53	Yes	Cancer	Specific function	Reporter	reporter gene assay (BAO_0003006)	Not Applicable	Saccharomyces cerevisiae (NCBI:txid4932)	synthetic target sequence	Saturation	Arrayed	None	2314	No	No	No	No	Yes
TP53_Kato_2003_NOXAnWT	urn:mavedb:00001234-g-1	12826609	primary score set	TP53	Yes	Cancer	Specific function	Reporter	reporter gene assay (BAO_0003006)	Not Applicable	Saccharomyces cerevisiae (NCBI:txid4932)	synthetic target sequence	Saturation	Arrayed	None	2314	No	No	No	No	Yes
TP53_Kato_2003_P53R2nWT	urn:mavedb:00001234-h-1	12826609	primary score set	TP53	Yes	Cancer	Specific function	Reporter	reporter gene assay (BAO_0003006)	Not Applicable	Saccharomyces cerevisiae (NCBI:txid4932)	synthetic target sequence	Saturation	Arrayed	None	2314	No	No	No	No	Yes
TP53_Kato_2003_WAF1nWT	urn:mavedb:00001234-a-1	12826609	primary score set	TP53	Yes	Cancer	Specific function	Reporter	reporter gene assay (BAO_0003006)	Not Applicable	Saccharomyces cerevisiae (NCBI:txid4932)	synthetic target sequence	Saturation	Arrayed	None	2314	No	No	No	No	Yes
TPK1_Weile_2017	urn:mavedb:00001251-a-1	29269382	primary score set	TPK1	No	Other Rare Disease	Overall protein function	Cell fitness	cell viability assay (BAO_0003009), genetic complementation (BAO_0002488)	Not Applicable	Saccharomyces cerevisiae (NCBI:txid4932)	synthetic target sequence	Saturation	Pooled	Journal, Project Website, Other	9542	No	No	No	No	Yes
TSC2_IGVF	urn:mavedb:00001267-b-1	41648336	primary score set	TSC2	Yes	Cancer	Specific function	Reporter	protein stability assay (BAO_0003004)	immortal cell line (CLO_0000019)	Homo sapiens (NCBI:txid9606)	synthetic target sequence	Saturation	Pooled	Not Applicable	5648	Yes	Yes	No	Yes	Yes
VHL_Buckley_2024	urn:mavedb:00000675-a-1	38969834	primary score set	VHL	Yes	Cancer	Overall protein function	Cell fitness	cell viability assay (BAO_0003009)	immortal cell line (CLO_0000019)	Homo sapiens (NCBI:txid9606)	endogenous genome editing	Saturation	Pooled	Journal, MaveDB, Project Website	2268	Yes	No	No	Yes	Yes
XRCC2_IGVF	urn:mavedb:00001264-a-1		primary score set	XRCC2	No	Cancer	Overall protein function	Cell fitness	cell viability assay (BAO_0003009)	immortal cell line (CLO_0000019)	Homo sapiens (NCBI:txid9606)	endogenous genome editing	Saturation	Pooled	Not Applicable	3740	Yes	No	No	Yes	Yes
